# Effects of the maternal and fetal proteome on birth weight: a Mendelian randomization analysis

**DOI:** 10.1101/2023.10.20.23297135

**Authors:** Nancy McBride, Alba Fernández-Sanlés, Marwa Al Arab, Tom A. Bond, Jie Zheng, Maria C. Magnus, Elizabeth C. Corfield, Gemma L Clayton, Liang-Dar Hwang, Robin N. Beaumont, David M. Evans, Rachel M. Freathy, Tom R. Gaunt, Deborah A Lawlor, Maria Carolina Borges

## Abstract

**Background:** Fetal growth is an important indicator of survival, regulated by maternal and fetal genetic and environmental factors. However, little is known about the underlying molecular mechanisms. Proteins play a major role in a wide range of biological processes and could provide key insights into maternal and fetal molecular mechanisms regulating fetal growth.

**Method:** We used intergenerational two-sample Mendelian randomization to explore the effects of 1,139 maternal and fetal genetically-instrumented plasma proteins on birth weight. We used genome-wide association summary data from the Early Growth Genetics (EGG) consortium (n=406,063 with maternal and/or fetal genotype), with independent replication in the Norwegian Mother, Father and Child Cohort Study (MoBa; n=74,932 mothers and n=62,108 offspring). Maternal and fetal data were adjusted for the correlation between fetal and maternal genotype, to distinguish their independent genetic effects.

**Results:** We found that higher genetically-predicted maternal levels of NEC1 increased birth weight (mean-difference: 12g (95% CI [6g, 18g]) per 1 standard deviation protein level) as did PRS57 (20g [10g, 31g]) and ULK3 (140g [81g, 199g]). Higher maternal levels of Galectin_4 decreased birth weight (-206g [-299g, -113g]). In contrast, in the offspring, higher genetically-predicted offspring levels of NEC1 decreased birth weight (-10g [-16g, -5g]), alongside sLeptin_R (-8g [-12g, -4g]), and UBS3B (-78g [-116g, -41g]). Higher fetal levels of Galectin_4 increased birth weight (174g [89g, 258g]). We replicated these results in MoBa, and found supportive evidence for shared causal variants from genetic colocalization analyses and protein-protein network associations.

**Conclusions:** We find strong evidence for causal effects, sometimes in opposing directions, of maternal and fetal genetically-instrumented proteins on birth weight. These provide new insights into maternal and fetal molecular mechanisms regulating fetal growth, involving glucose metabolism, energy balance, and vascular function that could be used to identify new intervention targets to reduce the risk of fetal growth disorders, and their associated adverse maternal and fetal outcomes.
