## Supplemental Tables for "Effects of the maternal and fetal proteome on birth weight: a Mendelian randomization analysis"

### Sheet: s3-proteinsgwas
Study	Platform	Sample size	N proteins (instruments)
Sun et al	SOMAScan	3301	1478 (1981)
Emilsson et al	SOMAScan	3200	776 (875)
Suhre et al	SOMAScan	1000	284 (539)
Folkersen et al	Olink	3394	58 (80)
Yao et al	xMAP	6861	60 (131)

### Sheet: s4-mat-discovery
protein	nsnp	method	b	se	pval	fdr	upci	loci	b-grams	se-grams	upci-grams	loci-grams
SCUB3	1	Wald ratio	-0.0192593	0.0218519	0.378125	0.841667	0.0235704	-0.0620889	-10.6188	12.0482	12.9958	-34.2333
SDF_1	1	Wald ratio	-0.0357143	0.0321429	0.266521	0.786443	0.0272857	-0.0987143	-19.6914	17.7223	15.0442	-54.4271
SDSL	1	Wald ratio	-0.00230769	0.0162821	0.887291	0.993509	0.0296051	-0.0342205	-1.27237	8.97727	16.3231	-18.8678
SECTM1	1	Wald ratio	-0.0111111	0.0238889	0.641848	0.955278	0.0357111	-0.0579333	-6.12622	13.1714	19.6897	-31.9421
SELPL	1	Wald ratio	-0.0332143	0.0192857	0.0850293	0.610291	0.00458571	-0.0710143	-18.313	10.6334	2.52838	-39.1544
SEM3G	1	Wald ratio	-0.0346429	0.0232143	0.135619	0.668015	0.0108571	-0.0801429	-19.1007	12.7994	5.98619	-44.1875
SEM4A	1	Wald ratio	0.02	0.0252941	0.42912	0.860507	0.0695765	-0.0295765	11.0272	13.9462	38.3617	-16.3073
Sema_E	1	Wald ratio	-0.0263636	0.0390909	0.500045	0.889107	0.0502545	-0.102982	-14.5358	21.5532	27.7083	-56.78
Semaphorin_3E	1	Wald ratio	-0.00676191	0.00638095	0.28928	0.804937	0.00574476	-0.0192686	-3.72824	3.5182	3.16743	-10.6239
Semaphorin_7A	1	Wald ratio	-0.0391748	0.032767	0.23187	0.760207	0.0250485	-0.103398	-21.5994	18.0664	13.8108	-57.0095
SERC	1	Wald ratio	-0.0406667	0.0353333	0.249756	0.777245	0.0285867	-0.10992	-22.422	19.4814	15.7615	-60.6055
Serpin_B1	1	Wald ratio	-0.0075	0.055	0.891534	0.993509	0.1003	-0.1153	-4.1352	30.3248	55.3014	-63.5718
SEZ6L	1	Wald ratio	0.267727	0.0863636	0.00193521	0.142051	0.437	0.0984545	147.614	47.6174	240.944	54.2839
SF3B4	1	Wald ratio	0.217778	0.0955556	0.0226629	0.41938	0.405067	0.0304889	120.074	52.6855	223.337	16.8103
sFRP_3	1	Wald ratio	0.0342593	0.012037	0.00442508	0.190312	0.0578519	0.0106667	18.8892	6.63674	31.8972	5.88117
SFRP4	1	Wald ratio	-0.0062963	0.0214815	0.769443	0.981145	0.0358074	-0.0484	-3.47152	11.844	19.7428	-26.6858
SGK3	1	Wald ratio	0.0878261	0.083913	0.295269	0.804937	0.252296	-0.0766435	48.4238	46.2663	139.106	-42.2581
SH3L2	1	Wald ratio	0.031	0.044	0.481093	0.889107	0.11724	-0.05524	17.0921	24.2598	64.6414	-30.4571
SHAN3	1	Wald ratio	-0.0075	0.0119444	0.530065	0.918419	0.0159111	-0.0309111	-4.1352	6.58568	8.77275	-17.0431
SHBG	1	Wald ratio	0.0258823	0.0258824	0.317311	0.804937	0.0766118	-0.0248471	14.2705	14.2705	42.2406	-13.6997
SHPS1	1	Wald ratio	-0.0034127	0.00357143	0.339297	0.823587	0.0035873	-0.0104127	-1.88162	1.96914	1.97789	-5.74114
SIA4A	1	Wald ratio	-0.0044	0.0176	0.802587	0.986135	0.030096	-0.038896	-2.42598	9.70393	16.5937	-21.4457
SIA8F	1	Wald ratio	0.000769231	0.0846154	0.992747	1	0.166615	-0.165077	0.424123	46.6535	91.865	-91.0168
SIAE	1	Wald ratio	0.056	0.0465	0.228473	0.760207	0.14714	-0.03514	30.8761	25.6382	81.1271	-19.3748
SIAS	1	Wald ratio	0.061791	0.0583582	0.28968	0.804937	0.176173	-0.052591	34.0691	32.1764	97.1348	-28.9966
sICAM_1	1	Wald ratio	-0.00280702	0.00377193	0.456764	0.885506	0.00458596	-0.0102	-1.54768	2.07969	2.52852	-5.62387
sICAM_5	1	Wald ratio	-0.00607595	0.0064557	0.346614	0.828703	0.00657722	-0.0187291	-3.35003	3.55941	3.62641	-10.3265
SIG12	1	Wald ratio	-0.000598291	0.00495726	0.903937	0.993509	0.00911795	-0.0103145	-0.329873	2.73324	5.02727	-5.68702
Siglec_3	1	Wald ratio	0.00240741	0.00425926	0.571926	0.932283	0.0107556	-0.00594074	1.32735	2.34838	5.93018	-3.27548
Siglec_7	1	Wald ratio	0.0229091	0.0167273	0.170823	0.707499	0.0556945	-0.00987636	12.6311	9.22274	30.7077	-5.44543
Siglec_9	1	Wald ratio	0.00560976	0.00349593	0.108571	0.637432	0.0124618	-0.00124228	3.09299	1.92752	6.87093	-0.684941
SIRB1	1	Wald ratio	-0.00228261	0.00532609	0.668235	0.959596	0.00815652	-0.0127217	-1.25854	2.93659	4.49718	-7.01425
SIRPG	1	Wald ratio	-0.006	0.0293333	0.837927	0.99191	0.0514933	-0.0634933	-3.30816	16.1732	28.3913	-35.0077
SLAF6	1	Wald ratio	-0.0176191	0.0247619	0.476751	0.889107	0.0309143	-0.0661524	-9.71443	13.6527	17.0449	-36.4738
SLAF7	1	Wald ratio	-0.00559055	0.00511811	0.274698	0.787723	0.00444094	-0.015622	-3.0824	2.82192	2.44856	-8.61337
sLeptin_R	1	Wald ratio	0.012518	0.00417266	0.0026998	0.168751	0.0206964	0.00433957	6.90191	2.30064	11.4112	2.39266
sLFA_3	1	Wald ratio	-0.00746269	0.0265672	0.778788	0.981145	0.044609	-0.0595343	-4.11462	14.6481	24.5956	-32.8248
SLIK1	1	Wald ratio	-0.01625	0.07125	0.819592	0.988594	0.1234	-0.1559	-8.95959	39.2844	68.0378	-85.957
SLIK3	1	Wald ratio	0.0002	0.0128	0.987534	1	0.025288	-0.024888	0.110272	7.0574	13.9428	-13.7222
SLIK5	1	Wald ratio	0.0292857	0.0335714	0.383023	0.843229	0.0950857	-0.0365143	16.147	18.5099	52.4264	-20.1325
SLIK6	1	Wald ratio	0.0135	0.026	0.6036	0.947257	0.06446	-0.03746	7.44336	14.3354	35.5406	-20.6539
SMAD1	1	Wald ratio	0.272	0.088	0.00199545	0.142051	0.44448	0.09952	149.97	48.5197	245.068	54.8713
SMAP1	1	Wald ratio	-0.0021875	0.0146875	0.881604	0.993221	0.0266	-0.030975	-1.2061	8.0981	14.6662	-17.0784
SMOC1	1	Wald ratio	-0.0316	0.0236	0.180576	0.714154	0.014656	-0.077856	-17.423	13.0121	8.08073	-42.9267
SMOC2	1	Wald ratio	0.0135484	0.0158065	0.391366	0.845751	0.044529	-0.0174323	7.47003	8.71504	24.5515	-9.61144
SNAG	1	Wald ratio	-0.00428571	0.0614286	0.944379	0.994791	0.116114	-0.124686	-2.36297	33.8692	64.0207	-68.7467
SNX1	1	Wald ratio	0.0131818	0.0368182	0.720325	0.976079	0.0853455	-0.0589818	7.26792	20.3001	47.056	-32.5202
SNX8	1	Wald ratio	-0.0246154	0.0461538	0.593803	0.939037	0.0658462	-0.115077	-13.5719	25.4474	36.3049	-63.4488
SOD3	1	Wald ratio	-0.00923077	0.00990385	0.351316	0.828703	0.0101808	-0.0286423	-5.08947	5.46058	5.61327	-15.7922
Sonic_Hedgehog	1	Wald ratio	-0.0333333	0.0477778	0.485381	0.889107	0.0603111	-0.126978	-18.3787	26.3427	33.2531	-70.0104
Sorbitol_dehydrogenase	1	Wald ratio	0.0176667	0.0223333	0.428918	0.860507	0.06144	-0.0261067	9.74069	12.3137	33.8755	-14.3942
SORC1	1	Wald ratio	-0.035	0.0716667	0.625286	0.954559	0.105467	-0.175467	-19.2976	39.5141	58.1501	-96.7452
Sorcin	1	Wald ratio	-0.0714286	0.0385714	0.0640471	0.535434	0.00417143	-0.147029	-39.3828	21.2667	2.29996	-81.0656
SP_B	1	Wald ratio	-0.00675	0.0105	0.520317	0.910355	0.01383	-0.02733	-3.72168	5.78928	7.6253	-15.0687
SP_D	1	Wald ratio	0.0120755	0.00867925	0.164133	0.699539	0.0290868	-0.00493585	6.65793	4.78539	16.0373	-2.72143
SPA11	1	Wald ratio	-0.00566667	0.0193333	0.769443	0.981145	0.0322267	-0.04356	-3.12437	10.6596	17.7685	-24.0172
SPA9	1	Wald ratio	0.0388889	0.0266667	0.144749	0.683377	0.0911556	-0.0133778	21.4418	14.7029	50.2595	-7.37597
SPARCL1	1	Wald ratio	0.00218182	0.00818182	0.789726	0.981145	0.0182182	-0.0138545	1.20297	4.51112	10.0448	-7.63884
SPB13	1	Wald ratio	0.0256818	0.0277273	0.354327	0.828703	0.0800273	-0.0286636	14.1599	15.2877	44.1238	-15.804
SPB8	1	Wald ratio	0.00222222	0.025	0.92917	0.993509	0.0512222	-0.0467778	1.22524	13.784	28.2419	-25.7914
SPCS	1	Wald ratio	-0.026875	0.0675	0.690521	0.95961	0.105425	-0.159175	-14.8178	37.2168	58.1271	-87.7627
SPIT3	1	Wald ratio	-0.00733333	0.014	0.600411	0.945754	0.0201067	-0.0347733	-4.0433	7.71903	11.086	-19.1726
sPLA_2_XIII	1	Wald ratio	0.014	0.0486667	0.773598	0.981145	0.109387	-0.0813867	7.71904	26.8328	60.3114	-44.8733
SPLC2	1	Wald ratio	0.075	0.05375	0.162911	0.697576	0.18035	-0.03035	41.352	29.6356	99.4377	-16.7338
SPN1	1	Wald ratio	-0.04	0.036	0.266521	0.786443	0.03056	-0.11056	-22.0544	19.8489	16.8496	-60.9583
Spondin_1	1	Wald ratio	0.0125	0.0153571	0.415672	0.856148	0.0426	-0.0176	6.892	8.46731	23.4879	-9.70393
SPT20	1	Wald ratio	-0.015	0.01375	0.275313	0.787723	0.01195	-0.04195	-8.2704	7.5812	6.58875	-23.1295
SRA1	1	Wald ratio	0.0441667	0.0358333	0.217741	0.756118	0.1144	-0.0260667	24.3517	19.7571	63.0755	-14.3721
sRAGE	1	Wald ratio	-0.0245946	0.0116216	0.0343211	0.479859	-0.00181622	-0.047373	-13.5605	6.40769	-1.00139	-26.1195
SRCA	1	Wald ratio	0	0.0366667	1	1	0.0718667	-0.0718667	0	20.2165	39.6244	-39.6244
SREC_I	1	Wald ratio	-0.00625	0.01075	0.560974	0.927358	0.01482	-0.02732	-3.446	5.92712	8.17115	-15.0631
ST4S6	1	Wald ratio	-0.076	0.049	0.120897	0.665224	0.02004	-0.17204	-41.9033	27.0166	11.0492	-94.8559
STABP	1	Wald ratio	-0.126056	0.0926761	0.173772	0.709414	0.0555887	-0.307701	-69.5024	51.0978	30.6494	-169.654
STALP	1	Wald ratio	-0.005	0.043	0.907431	0.993509	0.07928	-0.08928	-2.7568	23.7085	43.7118	-49.2254
STAR5	1	Wald ratio	-0.0385714	0.0252381	0.126438	0.668015	0.0108952	-0.0880381	-21.2667	13.9153	6.00719	-48.5407
STAT3	1	Wald ratio	0.044	0.03	0.142467	0.683377	0.1028	-0.0148	24.2598	16.5408	56.6798	-8.16012
sTie_2	1	Wald ratio	0.00210526	0.0286842	0.941492	0.994791	0.0583263	-0.0541158	1.16076	15.8153	32.1588	-29.8373
sTREM_1	1	Wald ratio	0.0178125	0.0146875	0.225219	0.760207	0.0466	-0.010975	9.82109	8.0981	25.6934	-6.05117
STX8	1	Wald ratio	0.04	0.07	0.567709	0.93173	0.1772	-0.0972	22.0544	38.5952	97.7009	-53.5922
SULT_1A3	1	Wald ratio	-0.008	0.0335	0.811256	0.988594	0.05766	-0.07366	-4.41088	18.4705	31.7914	-40.6132
SUMO3	1	Wald ratio	0.0133333	0.085	0.875353	0.99191	0.179933	-0.153267	7.35146	46.8656	99.208	-84.5051
suPAR	1	Wald ratio	-0.00875	0.02375	0.712559	0.971911	0.0378	-0.0553	-4.8244	13.0948	20.8414	-30.4902
SVEP1	1	Wald ratio	0.00675676	0.0175676	0.700522	0.964807	0.0411892	-0.0276757	3.7254	9.68605	22.7101	-15.2593
SWP70	1	Wald ratio	-0.0245238	0.0104762	0.0192369	0.3844	-0.00399048	-0.0450571	-13.5214	5.77615	-2.20019	-24.8427
SYDM	1	Wald ratio	-0.0604167	0.05	0.226919	0.760207	0.0375833	-0.158417	-33.3113	27.568	20.7219	-87.3446
Syntaxin_7	1	Wald ratio	0.08	0.0358333	0.0255781	0.419525	0.150233	0.00976667	44.1088	19.7571	82.8326	5.38495
SYSM	1	Wald ratio	0	0.04	1	1	0.0784	-0.0784	0	22.0544	43.2266	-43.2266
T132A	1	Wald ratio	0.01	0.00830189	0.228379	0.760207	0.0262717	-0.0062717	5.5136	4.57733	14.4852	-3.45796
T132B	1	Wald ratio	-0.0352941	0.0288235	0.220768	0.75968	0.0212	-0.0917882	-19.4598	15.8921	11.6888	-50.6083
T132D	1	Wald ratio	0	0.0143077	1	1	0.0280431	-0.0280431	0	7.88868	15.4618	-15.4618
TACO1	1	Wald ratio	0.0328814	0.0588136	0.576109	0.933275	0.148156	-0.0823932	18.1295	32.4274	81.6872	-45.4283
TAFI	1	Wald ratio	-0.007	0.009	0.4367	0.871106	0.01064	-0.02464	-3.85952	4.96224	5.86647	-13.5855
TARC	1	Wald ratio	0.03225	0.02025	0.111252	0.643226	0.07194	-0.00744	17.7813	11.165	39.6648	-4.10212
TATI	1	Wald ratio	0.08	0.04	0.0455003	0.479859	0.1584	0.0016	44.1088	22.0544	87.3354	0.882176
TBCB	1	Wald ratio	-0.01375	0.069375	0.84289	0.99191	0.122225	-0.149725	-7.5812	38.2506	67.3899	-82.5523
TBCE	1	Wald ratio	0.073	0.043	0.0895692	0.618299	0.15728	-0.01128	40.2493	23.7085	86.7178	-6.21934
TCCR	1	Wald ratio	-0.00264706	0.00558824	0.635725	0.954807	0.00830588	-0.0136	-1.45948	3.08113	4.57953	-7.49849
TCEA2	1	Wald ratio	0.0442857	0.0328571	0.177714	0.712735	0.108686	-0.0201143	24.4174	18.1161	59.9249	-11.0902
TCL1A	1	Wald ratio	0.006	0.024	0.802587	0.986135	0.05304	-0.04104	3.30816	13.2326	29.2441	-22.6278
TCP_1_epsilon	1	Wald ratio	-0.23	0.102	0.0241395	0.419525	-0.03008	-0.42992	-126.813	56.2387	-16.5849	-237.041
TEC	1	Wald ratio	0.0154545	0.0390909	0.692585	0.95961	0.0920727	-0.0611636	8.52101	21.5532	50.7652	-33.7232
TECK	1	Wald ratio	0.00892857	0.00714286	0.2113	0.756118	0.0229286	-0.00507143	4.92285	3.93828	12.6419	-2.79618
Tenascin	1	Wald ratio	-0.00722689	0.00504202	0.151763	0.690642	0.00265546	-0.0171092	-3.98462	2.77996	1.46411	-9.43335
Tenascin_X	1	Wald ratio	-0.00975904	0.00813253	0.230139	0.760207	0.00618072	-0.0256988	-5.38074	4.48395	3.4078	-14.1693
TENR	1	Wald ratio	0.0523077	0.0338462	0.122236	0.668015	0.118646	-0.0140308	28.8404	18.6614	65.4167	-7.736
TES	1	Wald ratio	-0.00535714	0.0632143	0.932464	0.993976	0.118543	-0.129257	-2.95371	34.8538	65.3598	-71.2672
TESC	1	Wald ratio	0.00433962	0.00867925	0.617075	0.952369	0.0213509	-0.0126717	2.39269	4.78539	11.772	-6.98666
Testican_2	1	Wald ratio	0.0363158	0.0226316	0.108571	0.637432	0.0806737	-0.00804211	20.0231	12.4781	44.4802	-4.43409
TFF1	1	Wald ratio	0.0134211	0.0136842	0.326707	0.814558	0.0402421	-0.0134	7.39983	7.54492	22.1879	-7.38822
TFIP8	1	Wald ratio	0.00636364	0.03	0.832012	0.99191	0.0651636	-0.0524364	3.50865	16.5408	35.9286	-28.9113
TFPI	1	Wald ratio	0.022963	0.0548148	0.675275	0.959596	0.1304	-0.0844741	12.6609	30.2227	71.8973	-46.5756
TFPI_2	1	Wald ratio	-0.0781818	0.0836364	0.3499	0.828703	0.0857455	-0.242109	-43.1063	46.1137	47.2766	-133.489
TGM3	1	Wald ratio	0.00583333	0.0122222	0.633168	0.954807	0.0297889	-0.0181222	3.21626	6.73884	16.4244	-9.99186
TGM4	1	Wald ratio	-0.014	0.086	0.870683	0.99191	0.15456	-0.18256	-7.71904	47.4169	85.2182	-100.656
THG1	1	Wald ratio	0.00324324	0.0118919	0.785063	0.981145	0.0265514	-0.0200649	1.78819	6.55671	14.6393	-11.063
THIC	1	Wald ratio	-0.0240741	0.0159259	0.130629	0.668015	0.00714074	-0.0552889	-13.2735	8.78091	3.93712	-30.4841
THIK	1	Wald ratio	-0.0065	0.0181667	0.720494	0.976079	0.0291067	-0.0421067	-3.58384	10.0164	16.0482	-23.2159
Thrombin	1	Wald ratio	0.0709091	0.04	0.0762739	0.579173	0.149309	-0.00749091	39.0964	22.0544	82.323	-4.13019
THSD1	1	Wald ratio	0.00721088	0.00911565	0.428918	0.860507	0.0250776	-0.0106558	3.97579	5.026	13.8268	-5.87517
THTM	1	Wald ratio	-0.00481928	0.0520482	0.926227	0.993509	0.0971952	-0.106834	-2.65716	28.6973	53.5895	-58.9038
THYN1	1	Wald ratio	0.0116667	0.0916667	0.898725	0.993509	0.191333	-0.168	6.43253	50.5413	105.493	-92.6284
TIG2	1	Wald ratio	-0.0304	0.02	0.128511	0.668015	0.0088	-0.0696	-16.7613	11.0272	4.85197	-38.3746
TIGIT	1	Wald ratio	0.0175	0.0625	0.779478	0.981145	0.14	-0.105	9.64879	34.46	77.1904	-57.8928
TIM_1	1	Wald ratio	-0.0127027	0.0127027	0.317311	0.804937	0.0121946	-0.0376	-7.00376	7.00376	6.72361	-20.7311
TIM_4	1	Wald ratio	0.01	0.01875	0.593803	0.939037	0.04675	-0.02675	5.5136	10.338	25.7761	-14.7489
TIMD3	1	Wald ratio	0.00523077	0.00861538	0.543756	0.918969	0.0221169	-0.0116554	2.88404	4.75018	12.1944	-6.42631
TIMP_2	1	Wald ratio	0.07125	0.0675	0.291171	0.804937	0.20355	-0.06105	39.2844	37.2168	112.229	-33.6605
TIMP_3	1	Wald ratio	-0.00615385	0.00628205	0.327288	0.814558	0.00615897	-0.0184667	-3.39298	3.46367	3.39581	-10.1818
TIMP_4	1	Wald ratio	-0.00761905	0.0133333	0.567709	0.93173	0.0185143	-0.0337524	-4.20084	7.35146	10.208	-18.6097
Tirap	1	Wald ratio	-0.0108929	0.0257143	0.671849	0.959596	0.0395071	-0.0612929	-6.00588	14.1778	21.7826	-33.7944
TLL1	1	Wald ratio	-0.015	0.075	0.841481	0.99191	0.132	-0.162	-8.2704	41.352	72.7795	-89.3203
TLR2	1	Wald ratio	0.150454	0.139545	0.280955	0.793676	0.423964	-0.123055	82.9546	76.9397	233.756	-67.8473
TM149	1	Wald ratio	0.0225397	0.00968254	0.0199191	0.38453	0.0415175	0.0035619	12.4275	5.33856	22.8911	1.96389
TM190	1	Wald ratio	-0.00267327	0.00435644	0.539456	0.918969	0.00586535	-0.0112119	-1.47393	2.40196	3.23392	-6.18178
TNF_sR_I	1	Wald ratio	0.01	0.0390698	0.797988	0.986135	0.0865767	-0.0665767	5.5136	21.5415	47.7349	-36.7077
TNF_sR_II	1	Wald ratio	0.00366667	0.0373333	0.921762	0.993509	0.07684	-0.0695067	2.02165	20.5841	42.3665	-38.3232
TNFAIP3	1	Wald ratio	-0.00375	0.0295	0.898846	0.993509	0.05407	-0.06157	-2.0676	16.2651	29.812	-33.9472
TNFSF15	1	Wald ratio	-0.0642857	0.0885714	0.467957	0.889107	0.109314	-0.237886	-35.4446	48.8347	60.2715	-131.161
TP4A2	1	Wald ratio	0.102105	0.120526	0.396905	0.849371	0.338337	-0.134126	56.2967	66.4534	186.545	-73.9518
tPA	1	Wald ratio	-0.000847458	0.0235593	0.971305	0.999306	0.0453288	-0.0470237	-0.467254	12.9897	24.9925	-25.927
Tpo	1	Wald ratio	-0.0346154	0.0876923	0.693037	0.95961	0.137262	-0.206492	-19.0855	48.35	75.6805	-113.852
TPSN	1	Wald ratio	0.000974359	0.00825641	0.906058	0.993509	0.0171569	-0.0152082	0.537222	4.55225	9.45964	-8.38519
TPSNR	1	Wald ratio	-7.5188e-05	0.00353383	0.983025	1	0.00685113	-0.0070015	-0.0414556	1.94841	3.77744	-3.86035
TPST2	1	Wald ratio	0.0706667	0.0286667	0.0136969	0.323693	0.126853	0.01448	38.9627	15.8056	69.9418	7.98369
Transferrin	1	Wald ratio	-0.00142857	0.0328571	0.96532	0.999306	0.0629714	-0.0658286	-0.787657	18.1161	34.7199	-36.2952
Transgelin_2	1	Wald ratio	0.0322222	0.0477778	0.500045	0.889107	0.125867	-0.0614222	17.766	26.3427	69.3978	-33.8657
TrATPase	1	Wald ratio	-0.0241667	0.0208333	0.246049	0.772037	0.0166667	-0.065	-13.3245	11.4867	9.18933	-35.8384
Trefoil_factor_2	1	Wald ratio	-0.0581818	0.0518182	0.261519	0.786443	0.0433818	-0.159745	-32.0791	28.5705	23.919	-88.0772
TREM2	1	Wald ratio	0.00722222	0.0152083	0.634868	0.954807	0.0370306	-0.0225861	3.98204	8.38526	20.4172	-12.4531
TRIM3	1	Wald ratio	0.0757143	0.0414286	0.0676117	0.538529	0.156914	-0.00548571	41.7458	22.842	86.5162	-3.0246
Triosephosphate_isomerase	1	Wald ratio	-0.121667	0.08	0.128302	0.668015	0.0351333	-0.278467	-67.0821	44.1088	19.3711	-153.535
TrkB	1	Wald ratio	-0.0486111	0.0523148	0.352784	0.828703	0.0539259	-0.151148	-26.8022	28.8443	29.7326	-83.337
TrkC	1	Wald ratio	0.0404167	0.02625	0.123638	0.668015	0.0918667	-0.0110333	22.2841	14.4732	50.6516	-6.08333
TRML1	1	Wald ratio	-0.0275	0.05375	0.608911	0.947257	0.07785	-0.13285	-15.1624	29.6356	42.9234	-73.2481
TRML2	1	Wald ratio	0.00381579	0.00842105	0.650459	0.955379	0.0203211	-0.0126895	2.10387	4.64303	11.2042	-6.99646
Tropomyosin_4	1	Wald ratio	-0.03875	0.06875	0.573002	0.932283	0.096	-0.1735	-21.3652	37.906	52.9305	-95.6609
Trypsin_2	1	Wald ratio	0.011	0.0225	0.62492	0.954559	0.0551	-0.0331	6.06496	12.4056	30.3799	-18.25
TS101	1	Wald ratio	-0.0246667	0.0306667	0.421196	0.860166	0.03544	-0.0847733	-13.6002	16.9084	19.5402	-46.7406
TSG_6	1	Wald ratio	0.00480769	0.00846154	0.569912	0.932283	0.0213923	-0.0117769	2.65077	4.66535	11.7949	-6.49332
TSP4	1	Wald ratio	-0.00315789	0.0189474	0.867632	0.99191	0.0339789	-0.0402947	-1.74114	10.4468	18.7346	-22.2169
TSSC4	1	Wald ratio	0.00125	0.09	0.988919	1	0.17765	-0.17515	0.6892	49.6224	97.949	-96.5706
TTL	1	Wald ratio	-0.03	0.085	0.724133	0.976079	0.1366	-0.1966	-16.5408	46.8656	75.3157	-108.397
TWEAK	1	Wald ratio	0.00891892	0.012973	0.491768	0.889107	0.0343459	-0.0165081	4.91753	7.15277	18.937	-9.10191
TXD15	1	Wald ratio	0.026383	0.0131915	0.0455003	0.479859	0.0522383	0.00052766	14.5465	7.27325	28.8021	0.29093
TXN4B	1	Wald ratio	-0.0268	0.0332	0.419535	0.860166	0.038272	-0.091872	-14.7764	18.3051	21.1016	-50.6545
U773	1	Wald ratio	-0.0333333	0.0255556	0.192115	0.729585	0.0167556	-0.0834222	-18.3787	14.0903	9.23834	-45.9956
UBCP1	1	Wald ratio	-0.0109804	0.0392157	0.779478	0.981145	0.0658824	-0.0878431	-6.05415	21.6219	36.3249	-48.4332
UBE2F	1	Wald ratio	0.0485714	0.0628571	0.439684	0.872474	0.171771	-0.0746286	26.7803	34.6569	94.7078	-41.1472
UBP15	1	Wald ratio	-0.032	0.0355	0.367371	0.834218	0.03758	-0.10158	-17.6435	19.5733	20.7201	-56.0071
UBP8	1	Wald ratio	-0.037	0.058	0.523519	0.911755	0.07668	-0.15068	-20.4003	31.9789	42.2783	-83.0789
UBS3B	1	Wald ratio	0.0553846	0.0384615	0.149867	0.690128	0.130769	-0.02	30.5368	21.2061	72.1009	-11.0272
UBX2B	1	Wald ratio	0.04	0.0733333	0.585441	0.937858	0.183733	-0.103733	22.0544	40.433	101.303	-57.1944
UCMA	1	Wald ratio	0.01525	0.01525	0.317311	0.804937	0.04514	-0.01464	8.40823	8.40823	24.8884	-8.07191
UCRP	1	Wald ratio	-0.01	0.0145161	0.490893	0.889107	0.0184516	-0.0384516	-5.5136	8.00361	10.1735	-21.2007
UGDH	1	Wald ratio	-0.029	0.015	0.0531951	0.517857	0.0004	-0.0584	-15.9894	8.2704	0.220544	-32.1994
UN45A	1	Wald ratio	-0.0459524	0.0513095	0.370471	0.834218	0.0546143	-0.146519	-25.3363	28.29	30.1121	-80.7847
UNC5H4	1	Wald ratio	0.008	0.043	0.852408	0.99191	0.09228	-0.07628	4.41088	23.7085	50.8795	-42.0577
uPA	1	Wald ratio	0.0025625	0.0160625	0.873249	0.99191	0.034045	-0.02892	1.41286	8.85622	18.771	-15.9453
UPP1	1	Wald ratio	0.000625	0.0475	0.989502	1	0.093725	-0.092475	0.3446	26.1896	51.6762	-50.987
UST	1	Wald ratio	-0.00494624	0.0201075	0.805691	0.987158	0.0344645	-0.044357	-2.72716	11.0865	19.0023	-24.4567
Vaspin	1	Wald ratio	0.0101818	0.00945454	0.281515	0.793676	0.0287127	-0.00834909	5.61384	5.21286	15.831	-4.60335
VAV	1	Wald ratio	-0.12	0.0736364	0.10318	0.633364	0.0243273	-0.264327	-66.1632	40.6001	13.4131	-145.739
VEGF_C	1	Wald ratio	-0.03325	0.05325	0.532356	0.918419	0.07112	-0.13762	-18.3327	29.3599	39.2127	-75.8781
VEGF_sR2	1	Wald ratio	-0.00516854	0.0137079	0.706137	0.96878	0.0216989	-0.032036	-2.84972	7.55796	11.9639	-17.6633
VEGF_sR3	1	Wald ratio	-0.01	0.0373684	0.789003	0.981145	0.0632421	-0.0832421	-5.5136	20.6034	34.8691	-45.8963
Vimentin	1	Wald ratio	0.005	0.055	0.927565	0.993509	0.1128	-0.1028	2.7568	30.3248	62.1934	-56.6798
VITRN	1	Wald ratio	-0.0216667	0.0119444	0.0696849	0.546331	0.00174444	-0.0450778	-11.9461	6.58568	0.961816	-24.8541
Vitronectin	1	Wald ratio	-0.00203125	0.00335937	0.545411	0.918969	0.00455312	-0.00861563	-1.11995	1.85222	2.51041	-4.75031
VNN2	1	Wald ratio	-0.00385714	0.00642857	0.548506	0.922819	0.00874286	-0.0164571	-2.12667	3.54446	4.82046	-9.0738
VP26A	1	Wald ratio	-0.0538889	0.0277778	0.0523797	0.517857	0.000555556	-0.108333	-29.7122	15.3155	0.306311	-59.7306
VWA1	1	Wald ratio	-0.00016129	0.0152419	0.991557	1	0.0297129	-0.0300355	-0.088929	8.40379	16.3825	-16.5604
vWF	1	Wald ratio	0.00119048	0.0153175	0.938051	0.994791	0.0312127	-0.0288317	0.656381	8.44543	17.2094	-15.8967
WFDC1	1	Wald ratio	0.00318182	0.0125	0.799074	0.986135	0.0276818	-0.0213182	1.75433	6.892	15.2626	-11.754
WFDC5	1	Wald ratio	-0.00666667	0.0816667	0.934939	0.994791	0.1534	-0.166733	-3.67573	45.0277	84.5786	-91.93
WFKN1	1	Wald ratio	-0.0433333	0.0333333	0.193601	0.73017	0.022	-0.108667	-23.8923	18.3787	12.1299	-59.9144
WFKN2	1	Wald ratio	0.00509434	0.00867925	0.557233	0.923855	0.0221057	-0.011917	2.80881	4.78539	12.1882	-6.57054
WIF_1	1	Wald ratio	0.0816667	0.0733333	0.265435	0.786443	0.2254	-0.0620667	45.0277	40.433	124.276	-34.2211
WISP_1	1	Wald ratio	0.0111538	0.00923077	0.226919	0.760207	0.0292462	-0.00693846	6.14978	5.08947	16.1251	-3.82559
WWOX	1	Wald ratio	-0.114286	0.0614286	0.0628197	0.535434	0.00611429	-0.234686	-63.0125	33.8692	3.37117	-129.396
XPNPEP1	1	Wald ratio	-0.0985937	0.109063	0.365989	0.834218	0.115169	-0.312356	-54.3606	60.1327	63.4994	-172.221
XRCC4	1	Wald ratio	-0.014	0.0453333	0.757456	0.981145	0.0748533	-0.102853	-7.71904	24.995	41.2711	-56.7092
XTP3A	1	Wald ratio	-0.218333	0.0883333	0.0134473	0.323693	-0.0452	-0.391467	-120.38	48.7034	-24.9215	-215.839
XXLT1	1	Wald ratio	0.013	0.022	0.554581	0.923156	0.05612	-0.03012	7.16768	12.1299	30.9423	-16.607
YKL_40	1	Wald ratio	-0.003	0.0043	0.485381	0.889107	0.005428	-0.011428	-1.65408	2.37085	2.99278	-6.30094
ZADH2	1	Wald ratio	0.00888889	0.0477778	0.852408	0.99191	0.102533	-0.0847556	4.90097	26.3427	56.5327	-46.7308
ZG16	1	Wald ratio	-0.0233422	0.0235829	0.322274	0.813902	0.0228802	-0.0695647	-12.87	13.0027	12.6152	-38.3552
Zyxin	1	Wald ratio	-0.03875	0.06125	0.52696	0.916348	0.0813	-0.1588	-21.3652	33.7708	44.8255	-87.5559

### Sheet: s6-mat-rep
protein	method	nsnp	b	se	pval	fdr	up_ci	lo_ci	data
Galectin_4	Wald ratio	1	-0.17401	0.0746866	0.0198134	0.0990671	-0.0276238	-0.320395	Replication
NEC1	Wald ratio	1	0.00381049	0.00475013	0.422445	0.422445	0.0131208	-0.00549977	Replication
PRS57	Wald ratio	1	-0.00825707	0.00839609	0.32539	0.406737	0.00819927	-0.0247134	Replication
PTN9	Wald ratio	1	-0.0949882	0.0592156	0.10869	0.258746	0.0210743	-0.211051	Replication
ULK3	Wald ratio	1	0.0670178	0.0471545	0.155247	0.258746	0.159441	-0.025405	Replication

### Sheet: s5-fetal-discovery
protein	nsnp	method	b	se	pval	fdr	upci	loci	b-grams	se-grams	upci-grams	loci-grams
ULK3	1	Wald ratio	-0.143333	0.0477778	0.0026998	0.109624	-0.0496889	-0.236978	-79.0282	26.3427	-27.3964	-130.66
TIMP_2	1	Wald ratio	-0.16125	0.06	0.00719891	0.204809	-0.04365	-0.27885	-88.9067	33.0816	-24.0668	-153.747
TRIM3	1	Wald ratio	-0.0928571	0.0371429	0.0124193	0.288433	-0.0200571	-0.165657	-51.1977	20.4791	-11.0587	-91.3367
SEM3G	1	Wald ratio	0.0510714	0.0210714	0.0153621	0.316611	0.0923714	0.00977143	28.1587	11.6179	50.9299	5.38757
sPLA_2_XIII	1	Wald ratio	0.106667	0.0446667	0.0169376	0.326694	0.194213	0.01912	58.8117	24.6274	107.081	10.542
TFF1	1	Wald ratio	-0.0289474	0.0123684	0.0192618	0.347935	-0.00470526	-0.0531895	-15.9604	6.81945	-2.59429	-29.3265
SPT20	1	Wald ratio	-0.02875	0.0125	0.0214482	0.363046	-0.00425	-0.05325	-15.8516	6.892	-2.34328	-29.3599
Vitronectin	1	Wald ratio	-0.00695313	0.00304688	0.0224863	0.363046	-0.00098125	-0.012925	-3.83367	1.67992	-0.541022	-7.12632
STABP	1	Wald ratio	0.201972	0.0898592	0.0245986	0.368331	0.378096	0.0258479	111.359	49.5447	208.467	14.2515
SF3B4	1	Wald ratio	-0.193333	0.0866667	0.0256964	0.370159	-0.0234667	-0.3632	-106.596	47.7845	-12.9386	-200.254
SEZ6L	1	Wald ratio	-0.178182	0.0818182	0.0294226	0.393917	-0.0178182	-0.338545	-98.2423	45.1112	-9.82423	-186.66
WFKN2	1	Wald ratio	-0.0167925	0.00792453	0.0340864	0.426422	-0.00126038	-0.0323245	-9.25868	4.36927	-0.694921	-17.8224
TGM4	1	Wald ratio	0.16	0.078	0.0402395	0.457925	0.31288	0.00712	88.2175	43.0061	172.509	3.92568
TARC	1	Wald ratio	-0.037	0.01825	0.0426218	0.466381	-0.00123	-0.07277	-20.4003	10.0623	-0.678172	-40.1224
SMAD1	1	Wald ratio	-0.156	0.08	0.0511761	0.516925	0.0008	-0.3128	-86.0121	44.1088	0.441088	-172.465
Siglec_7	1	Wald ratio	-0.0292727	0.0154545	0.0582094	0.542285	0.00101818	-0.0595636	-16.1398	8.52101	0.561384	-32.841
VEGF_C	1	Wald ratio	0.0875	0.04775	0.0668828	0.555669	0.18109	-0.00609	48.244	26.3274	99.8457	-3.35778
XPNPEP1	1	Wald ratio	0.199844	0.109063	0.0668951	0.555669	0.413606	-0.0139188	110.186	60.1327	228.046	-7.67424
SP_D	1	Wald ratio	-0.0141509	0.00792453	0.0741455	0.578107	0.00138113	-0.029683	-7.80226	4.36927	0.761501	-16.366
sRAGE	1	Wald ratio	-0.0191892	0.0108108	0.0758979	0.578107	0.002	-0.0403784	-10.5801	5.96065	1.10272	-22.263
TCP_1_epsilon	1	Wald ratio	0.164667	0.0933333	0.0776839	0.578107	0.3476	-0.0182667	90.7906	51.4602	191.653	-10.0715
Sonic_Hedgehog	1	Wald ratio	0.0766667	0.0444444	0.0845275	0.597468	0.163778	-0.0104444	42.2709	24.5049	90.3005	-5.75865
VEGF_sR2	1	Wald ratio	0.0219101	0.0126966	0.0844079	0.597468	0.0467955	-0.00297528	12.0804	7.00041	25.8012	-1.64045
TXD15	1	Wald ratio	-0.0208511	0.0121277	0.0855601	0.601033	0.00291915	-0.0446213	-11.4964	6.6867	1.6095	-24.6024
TCEA2	1	Wald ratio	0.0514286	0.03	0.0864763	0.603742	0.110229	-0.00737143	28.3556	16.5408	60.7756	-4.06431
SWP70	1	Wald ratio	0.0161905	0.00952381	0.0891309	0.603756	0.0348571	-0.00247619	8.92678	5.25104	19.2188	-1.36527
TrkC	1	Wald ratio	-0.0404167	0.02375	0.0888014	0.603756	0.00613333	-0.0869667	-22.2841	13.0948	3.38167	-47.9499
SNAG	1	Wald ratio	-0.0942857	0.0557143	0.0905873	0.605182	0.0149143	-0.203486	-51.9853	30.7186	8.22314	-112.194
WWOX	1	Wald ratio	0.0957143	0.0571429	0.0939342	0.614352	0.207714	-0.0162857	52.773	31.5063	114.525	-8.97929
SRA1	1	Wald ratio	-0.0533333	0.0325	0.100792	0.626784	0.0103667	-0.117033	-29.4058	17.9192	5.71576	-64.5275
TES	1	Wald ratio	-0.095	0.0578571	0.100595	0.626784	0.0184	-0.2084	-52.3792	31.9001	10.145	-114.903
SIAE	1	Wald ratio	-0.0685	0.0425	0.107013	0.634808	0.0148	-0.1518	-37.7681	23.4328	8.16012	-83.6964
SIG12	1	Wald ratio	0.00726496	0.00452991	0.108764	0.634808	0.0161436	-0.00161367	4.0056	2.49761	8.90092	-0.889715
SPB13	1	Wald ratio	-0.04	0.0252273	0.112833	0.634808	0.00944546	-0.0894455	-22.0544	13.9093	5.20784	-49.3166
TM190	1	Wald ratio	0.00623762	0.0039604	0.115256	0.634808	0.014	-0.00152475	3.43917	2.1836	7.71904	-0.840687
TPST2	1	Wald ratio	-0.042	0.026	0.106227	0.634808	0.00896	-0.09296	-23.1571	14.3354	4.94018	-51.2544
Vimentin	1	Wald ratio	-0.07875	0.05	0.115256	0.634808	0.01925	-0.17675	-43.4196	27.568	10.6137	-97.4528
VP26A	1	Wald ratio	-0.0405556	0.025	0.104756	0.634808	0.00844444	-0.0895556	-22.3607	13.784	4.65593	-49.3773
Semaphorin_7A	1	Wald ratio	0.0498544	0.0322816	0.122501	0.636206	0.113126	-0.0134175	27.4877	17.7987	62.3732	-7.39785
SGK3	1	Wald ratio	-0.114783	0.0747826	0.124812	0.636206	0.0317913	-0.261357	-63.2865	41.2321	17.5284	-144.101
Transferrin	1	Wald ratio	-0.0442857	0.0292857	0.130484	0.636206	0.0131143	-0.101686	-24.4174	16.147	7.23069	-56.0654
UBP15	1	Wald ratio	0.048	0.032	0.133614	0.636206	0.11072	-0.01472	26.4653	17.6435	61.0465	-8.11601
UBP8	1	Wald ratio	0.079	0.052	0.128704	0.636206	0.18092	-0.02292	43.5574	28.6707	99.752	-12.6372
VAV	1	Wald ratio	0.100909	0.0672727	0.133614	0.636206	0.232764	-0.0309455	55.6372	37.0915	128.336	-17.0621
TATI	1	Wald ratio	-0.0527273	0.0363636	0.147059	0.658868	0.0185455	-0.124	-29.0717	20.0494	10.2252	-68.3686
SREC_I	1	Wald ratio	0.01425	0.01	0.154157	0.669584	0.03385	-0.00535	7.85688	5.5136	18.6635	-2.94977
SPCS	1	Wald ratio	0.083125	0.06125	0.174736	0.717868	0.203175	-0.036925	45.8318	33.7708	112.023	-20.359
Vaspin	1	Wald ratio	-0.0116364	0.00854546	0.173292	0.717868	0.00511273	-0.0283855	-6.41582	4.71162	2.81895	-15.6506
WIF_1	1	Wald ratio	-0.0883333	0.065	0.174155	0.717868	0.0390667	-0.215733	-48.7034	35.8384	21.5398	-118.947
YKL_40	1	Wald ratio	0.0053	0.0039	0.174155	0.717868	0.012944	-0.002344	2.92221	2.1503	7.1368	-1.29239
ST4S6	1	Wald ratio	0.059	0.044	0.17995	0.723615	0.14524	-0.02724	32.5302	24.2598	80.0795	-15.019
Testican_2	1	Wald ratio	-0.0273684	0.0205263	0.182422	0.725863	0.0128632	-0.0676	-15.0898	11.3174	7.09223	-37.2719
Tirap	1	Wald ratio	-0.03125	0.0235714	0.18492	0.726637	0.01495	-0.07745	-17.23	12.9963	8.24283	-42.7028
TIMP_3	1	Wald ratio	0.00730769	0.00564103	0.195163	0.743951	0.0183641	-0.00374872	4.02917	3.11023	10.1252	-2.06689
Trypsin_2	1	Wald ratio	-0.0265	0.0205	0.196121	0.743951	0.01368	-0.06668	-14.611	11.3029	7.5426	-36.7647
STALP	1	Wald ratio	0.049	0.039	0.208967	0.75976	0.12544	-0.02744	27.0166	21.503	69.1626	-15.1293
SCO2	1	Wald ratio	-0.054375	0.04375	0.21392	0.759891	0.031375	-0.140125	-29.9802	24.122	17.2989	-77.2593
SIRPG	1	Wald ratio	0.034	0.0273333	0.213535	0.759891	0.0875733	-0.0195733	18.7462	15.0705	48.2844	-10.7919
tPA	1	Wald ratio	0.0272881	0.0220339	0.215545	0.759891	0.0704746	-0.0158983	15.0456	12.1486	38.8568	-8.76568
Zyxin	1	Wald ratio	-0.06875	0.055	0.2113	0.759891	0.03905	-0.17655	-37.906	30.3248	21.5306	-97.3425
TLR2	1	Wald ratio	-0.157727	0.127727	0.216877	0.760091	0.0926182	-0.408073	-86.9645	70.4237	51.0659	-224.995
VWA1	1	Wald ratio	-0.0176613	0.0144355	0.221155	0.764966	0.0106323	-0.0459548	-9.73772	7.95914	5.8622	-25.3376
THG1	1	Wald ratio	0.0135135	0.0110811	0.22265	0.765485	0.0352324	-0.00820541	7.45081	6.10966	19.4257	-4.52413
SLAF6	1	Wald ratio	0.027619	0.0228571	0.226919	0.770848	0.072419	-0.017181	15.228	12.6025	39.9289	-9.47288
THIK	1	Wald ratio	0.0201667	0.0166667	0.226279	0.770848	0.0528333	-0.0125	11.1191	9.18933	29.1302	-6.892
TrATPase	1	Wald ratio	0.0220833	0.01875	0.238885	0.796146	0.0588333	-0.0146667	12.1759	10.338	32.4383	-8.08661
Thrombin	1	Wald ratio	-0.0409091	0.0354545	0.248563	0.796803	0.0285818	-0.1104	-22.5556	19.5482	15.7589	-60.8701
ZG16	1	Wald ratio	0.0260695	0.0225668	0.248003	0.796803	0.0703005	-0.0181615	14.3737	12.4424	38.7609	-10.0135
SYDM	1	Wald ratio	0.0525	0.0458333	0.252021	0.803623	0.142333	-0.0373333	28.9464	25.2707	78.4769	-20.5841
VEGF_sR3	1	Wald ratio	0.0389474	0.0342105	0.254928	0.803623	0.106	-0.0281053	21.474	18.8623	58.4441	-15.4961
SNX8	1	Wald ratio	0.0476923	0.0423077	0.259627	0.804817	0.130615	-0.0352308	26.2956	23.3268	72.0161	-19.4248
VITRN	1	Wald ratio	0.0125	0.0111111	0.260589	0.804817	0.0342778	-0.00927778	6.892	6.12622	18.8994	-5.11539
TXN4B	1	Wald ratio	0.0336	0.03	0.262714	0.80492	0.0924	-0.0252	18.5257	16.5408	50.9456	-13.8943
UCMA	1	Wald ratio	-0.0155	0.014	0.268232	0.813995	0.01194	-0.04294	-8.54607	7.71903	6.58323	-23.6754
SELPL	1	Wald ratio	0.0189286	0.0175	0.279416	0.814898	0.0532286	-0.0153714	10.4365	9.64879	29.3481	-8.47519
SLAF7	1	Wald ratio	0.00503937	0.00464567	0.278034	0.814898	0.0141449	-0.00406614	2.77851	2.56143	7.79892	-2.24191
SCG1	1	Wald ratio	-0.0572414	0.0558621	0.305509	0.816357	0.0522483	-0.166731	-31.5606	30.8001	28.8076	-91.9288
sICAM_5	1	Wald ratio	0.00620253	0.00594937	0.297155	0.816357	0.0178633	-0.00545823	3.41983	3.28024	9.8491	-3.00945
TNF_sR_I	1	Wald ratio	-0.0372093	0.0360465	0.301951	0.816357	0.0334419	-0.10786	-20.5157	19.8746	18.4385	-59.4699
TPSNR	1	Wald ratio	0.00330827	0.00323308	0.306187	0.816357	0.00964511	-0.00302857	1.82405	1.78259	5.31793	-1.66983
uPA	1	Wald ratio	0.0158125	0.0151875	0.297805	0.816357	0.04558	-0.013955	8.71837	8.37378	25.131	-7.69422
XRCC4	1	Wald ratio	-0.0426667	0.0413333	0.301951	0.816357	0.0383467	-0.12368	-23.5247	22.7895	21.1428	-68.1922
TNFSF15	1	Wald ratio	0.0814286	0.08	0.308746	0.820918	0.238229	-0.0753714	44.8964	44.1088	131.35	-41.5568
T132A	1	Wald ratio	0.00773585	0.00773585	0.317311	0.82255	0.0228981	-0.00742641	4.26524	4.26523	12.6251	-4.09463
U773	1	Wald ratio	0.0233333	0.0233333	0.317311	0.82255	0.0690667	-0.0224	12.8651	12.8651	38.0806	-12.3505
UPP1	1	Wald ratio	-0.0425	0.0425	0.317311	0.82255	0.0408	-0.1258	-23.4328	23.4328	22.4955	-69.361
XXLT1	1	Wald ratio	-0.0195	0.02	0.32956	0.83831	0.0197	-0.0587	-10.7515	11.0272	10.8618	-32.3648
SIA8F	1	Wald ratio	0.0707692	0.0769231	0.357573	0.838485	0.221538	-0.08	39.0193	42.4123	122.147	-44.1088
SPN1	1	Wald ratio	0.03	0.0326667	0.358427	0.838485	0.0940267	-0.0340267	16.5408	18.0111	51.8425	-18.7609
TSP4	1	Wald ratio	-0.0157895	0.0173684	0.363302	0.840321	0.0182526	-0.0498316	-8.70568	9.57625	10.0638	-27.4751
sICAM_1	1	Wald ratio	0.00307018	0.00342105	0.369486	0.845385	0.00977544	-0.00363509	1.69277	1.88623	5.38978	-2.00424
sLFA_3	1	Wald ratio	0.0213433	0.0241791	0.37739	0.845385	0.0687343	-0.0260478	11.7678	13.3314	37.8973	-14.3617
SMOC1	1	Wald ratio	0.0192	0.022	0.382812	0.845385	0.06232	-0.02392	10.5861	12.1299	34.3607	-13.1885
TIG2	1	Wald ratio	0.016	0.018	0.374063	0.845385	0.05128	-0.01928	8.82175	9.92447	28.2737	-10.6302
Trefoil_factor_2	1	Wald ratio	0.0409091	0.0463636	0.377586	0.845385	0.131782	-0.0499636	22.5556	25.563	72.6592	-27.5479
Tenascin	1	Wald ratio	0.00394958	0.00462185	0.392803	0.851131	0.0130084	-0.00510924	2.17764	2.5483	7.17231	-2.81703
Sorcin	1	Wald ratio	0.0292857	0.035	0.402742	0.851896	0.0978857	-0.0393143	16.147	19.2976	53.9702	-21.6763
WISP_1	1	Wald ratio	-0.00692308	0.00846154	0.413253	0.855059	0.00966154	-0.0235077	-3.81711	4.66535	5.32698	-12.9612
SECTM1	1	Wald ratio	0.0172222	0.0216667	0.426688	0.857899	0.0596889	-0.0252444	9.49564	11.9461	32.91	-13.9188
Syntaxin_7	1	Wald ratio	-0.0258333	0.0325	0.426688	0.857899	0.0378667	-0.0895333	-14.2435	17.9192	20.8782	-49.3651
TENR	1	Wald ratio	-0.0246154	0.0307692	0.423711	0.857899	0.0356923	-0.0849231	-13.5719	16.9649	19.6793	-46.8232
VNN2	1	Wald ratio	0.00471429	0.00585714	0.42089	0.857899	0.0161943	-0.00676571	2.59927	3.22939	8.92888	-3.73034
TIGIT	1	Wald ratio	-0.04375	0.0575	0.446735	0.865395	0.06895	-0.15645	-24.122	31.7032	38.0162	-86.2602
UN45A	1	Wald ratio	0.0361905	0.047381	0.444975	0.865395	0.129057	-0.0566762	19.954	26.1239	71.1569	-31.249
SLIK6	1	Wald ratio	0.0175	0.0235	0.456465	0.866329	0.06356	-0.02856	9.64879	12.957	35.0444	-15.7468
TP4A2	1	Wald ratio	0.0865789	0.116053	0.455648	0.866329	0.314042	-0.140884	47.7361	63.9867	173.15	-77.6779
SOD3	1	Wald ratio	0.00711538	0.00966346	0.461537	0.872474	0.0260558	-0.011825	3.92314	5.32804	14.3661	-6.51983
SCGF_beta	1	Wald ratio	0.00925532	0.0128723	0.472136	0.874769	0.0344851	-0.0159745	5.10301	7.09729	19.0137	-8.80768
THIC	1	Wald ratio	0.0107407	0.0148148	0.468452	0.874769	0.0397778	-0.0182963	5.92201	8.16829	21.9319	-10.0878
TrkB	1	Wald ratio	0.0364815	0.0509259	0.473767	0.874769	0.136296	-0.0633333	20.1144	28.0785	75.1483	-34.9194
TS101	1	Wald ratio	0.02	0.028	0.475051	0.874769	0.07488	-0.03488	11.0272	15.4381	41.2858	-19.2314
WFDC1	1	Wald ratio	-0.00795455	0.0113636	0.483927	0.881135	0.0143182	-0.0302273	-4.38582	6.26545	7.89447	-16.6661
SCUB3	1	Wald ratio	0.0133333	0.0196296	0.496982	0.889587	0.0518074	-0.0251407	7.35146	10.823	28.5645	-13.8616
SPLC2	1	Wald ratio	-0.0325	0.04875	0.504985	0.889587	0.06305	-0.12805	-17.9192	26.8788	34.7632	-70.6016
STAR5	1	Wald ratio	-0.0152381	0.0228571	0.504985	0.889587	0.0295619	-0.0600381	-8.40167	12.6025	16.2992	-33.1026
sTie_2	1	Wald ratio	-0.0176316	0.0263158	0.502858	0.889587	0.0339474	-0.0692105	-9.72134	14.5095	18.7172	-38.1599
SUMO3	1	Wald ratio	-0.0516667	0.0766667	0.500367	0.889587	0.0986	-0.201933	-28.4869	42.2709	54.3641	-111.338
Transgelin_2	1	Wald ratio	-0.0288889	0.0433333	0.504985	0.889587	0.0560444	-0.113822	-15.9282	23.8923	30.9006	-62.757
UBE2F	1	Wald ratio	0.0385714	0.0571429	0.499676	0.889587	0.150571	-0.0734286	21.2667	31.5063	83.019	-40.4856
TCCR	1	Wald ratio	0.00333333	0.00509804	0.513211	0.891881	0.0133255	-0.00665882	1.83787	2.81085	7.34714	-3.67141
TGM3	1	Wald ratio	-0.00722222	0.0111111	0.515692	0.891881	0.0145556	-0.029	-3.98204	6.12622	8.02535	-15.9894
TRML1	1	Wald ratio	0.0320833	0.0491667	0.514051	0.891881	0.12845	-0.0642833	17.6895	27.1085	70.8221	-35.4432
SFRP4	1	Wald ratio	-0.0118519	0.0196296	0.545994	0.904427	0.0266222	-0.0503259	-6.53463	10.823	14.6784	-27.7477
Sorbitol_dehydrogenase	1	Wald ratio	-0.0123333	0.0203333	0.544145	0.904427	0.02752	-0.0521867	-6.8001	11.211	15.1734	-28.7736
XTP3A	1	Wald ratio	0.0483333	0.08	0.545733	0.904427	0.205133	-0.108467	26.6491	44.1088	113.102	-59.8041
TM149	1	Wald ratio	-0.0052381	0.00888889	0.55567	0.908552	0.0121841	-0.0226603	-2.88807	4.90097	6.71784	-12.494
TESC	1	Wald ratio	-0.0045283	0.00773585	0.558302	0.91024	0.010634	-0.0196906	-2.49672	4.26523	5.86314	-10.8566
SDSL	1	Wald ratio	-0.00846154	0.0152564	0.579153	0.910613	0.021441	-0.0383641	-4.66535	8.41177	11.8217	-21.1524
SHAN3	1	Wald ratio	0.00611111	0.0108333	0.572684	0.910613	0.0273444	-0.0151222	3.36942	5.97306	15.0766	-8.33778
SLIK1	1	Wald ratio	-0.0375	0.065	0.563991	0.910613	0.0899	-0.1649	-20.676	35.8384	49.5672	-90.9192
SORC1	1	Wald ratio	0.0366667	0.065	0.572684	0.910613	0.164067	-0.0907333	20.2165	35.8384	90.4597	-50.0267
TFIP8	1	Wald ratio	-0.0154545	0.0272727	0.570941	0.910613	0.038	-0.0689091	-8.52101	15.0371	20.9517	-37.9937
TIMD3	1	Wald ratio	0.00446154	0.00784615	0.569609	0.910613	0.01984	-0.0109169	2.45991	4.32605	10.939	-6.01915
TIM_1	1	Wald ratio	0.00621622	0.0116216	0.59273	0.913173	0.0289946	-0.0165622	3.42737	6.40769	15.9865	-9.13171
TFPI	1	Wald ratio	0.0266667	0.0507407	0.599203	0.915873	0.126119	-0.0727852	14.7029	27.9764	69.5367	-40.1308
SPIT3	1	Wald ratio	-0.00666667	0.013	0.608077	0.92209	0.0188133	-0.0321467	-3.67573	7.16768	10.3729	-17.7244
STAT3	1	Wald ratio	-0.014	0.0273333	0.608514	0.92209	0.0395733	-0.0675733	-7.71904	15.0705	21.8191	-37.2572
SEM4A	1	Wald ratio	0.0117647	0.0235294	0.617075	0.923989	0.0578824	-0.0343529	6.48658	12.9732	31.914	-18.9408
T132B	1	Wald ratio	0.0129412	0.0264706	0.62492	0.926576	0.0648235	-0.0389412	7.13524	14.5948	35.7411	-21.4706
SMOC2	1	Wald ratio	-0.00677419	0.0141935	0.633168	0.92828	0.0210452	-0.0345935	-3.73502	7.82575	11.6035	-19.0735
suPAR	1	Wald ratio	0.0104167	0.0216667	0.630681	0.92828	0.0528833	-0.03205	5.74333	11.9461	29.1577	-17.6711
TSSC4	1	Wald ratio	0.03875	0.08375	0.643589	0.92828	0.2029	-0.1254	21.3652	46.1764	111.871	-69.1405
UBCP1	1	Wald ratio	0.0170588	0.0364706	0.639969	0.92828	0.0885412	-0.0544235	9.40555	20.1084	48.818	-30.0069
vWF	1	Wald ratio	-0.00674603	0.0148413	0.649436	0.930804	0.0223429	-0.0358349	-3.71949	8.18288	12.319	-19.7579
SERC	1	Wald ratio	0.012	0.032	0.70766	0.945209	0.07472	-0.05072	6.61632	17.6435	41.1976	-27.965
SLIK5	1	Wald ratio	-0.0121429	0.0307143	0.692585	0.945209	0.0480571	-0.0723429	-6.69508	16.9346	26.4968	-39.8869
SP_B	1	Wald ratio	0.00375	0.00975	0.700522	0.945209	0.02286	-0.01536	2.0676	5.37576	12.6041	-8.46888
SPA11	1	Wald ratio	-0.00666667	0.0176667	0.705907	0.945209	0.02796	-0.0412933	-3.67573	9.74069	15.416	-22.7675
SRCA	1	Wald ratio	0.0133333	0.0333333	0.689157	0.945209	0.0786667	-0.052	7.35146	18.3787	43.3736	-28.6707
TACO1	1	Wald ratio	-0.0225424	0.0576271	0.695667	0.945209	0.0904068	-0.135492	-12.429	31.7733	49.8467	-74.7046
TCL1A	1	Wald ratio	-0.00955556	0.022	0.664039	0.945209	0.0335644	-0.0526756	-5.26855	12.1299	18.5061	-29.0432
TEC	1	Wald ratio	-0.0145455	0.0354545	0.681618	0.945209	0.0549455	-0.0840364	-8.01978	19.5482	30.2947	-46.3343
TECK	1	Wald ratio	-0.00258929	0.00642857	0.687112	0.945209	0.0100107	-0.0151893	-1.42763	3.54446	5.5195	-8.37476
TLL1	1	Wald ratio	0.03	0.07	0.668235	0.945209	0.1672	-0.1072	16.5408	38.5952	92.1873	-59.1058
Tpo	1	Wald ratio	0.0319231	0.0848077	0.706607	0.945209	0.198146	-0.1343	17.6011	46.7595	109.25	-74.0476
TTL	1	Wald ratio	-0.03125	0.0775	0.686782	0.945209	0.12065	-0.18315	-17.23	42.7304	66.5215	-100.982
UCRP	1	Wald ratio	0.00516129	0.0135484	0.703239	0.945209	0.0317161	-0.0213935	2.84573	7.47003	17.487	-11.7955
WFKN1	1	Wald ratio	0.0113333	0.03	0.705596	0.945209	0.0701333	-0.0474667	6.24874	16.5408	38.6687	-26.1712
SHBG	1	Wald ratio	-0.00823529	0.0235294	0.726339	0.952767	0.0378824	-0.0543529	-4.54061	12.9732	20.8868	-29.968
SIAS	1	Wald ratio	-0.018209	0.0513433	0.722851	0.952767	0.0824239	-0.118842	-10.0397	28.3086	45.4452	-65.5246
SIRB1	1	Wald ratio	0.00173913	0.0048913	0.722173	0.952767	0.0113261	-0.00784783	0.958886	2.69687	6.24475	-4.32697
SDF_1	1	Wald ratio	0.01	0.0292857	0.732755	0.954758	0.0674	-0.0474	5.5136	16.147	37.1616	-26.1344
TIM_4	1	Wald ratio	-0.00583333	0.0170833	0.732755	0.954758	0.02765	-0.0393167	-3.21626	9.41906	15.2451	-21.6776
Siglec_3	1	Wald ratio	-0.0012963	0.00388889	0.738883	0.957686	0.00632593	-0.00891852	-0.714726	2.14418	3.48786	-4.91731
sFRP_3	1	Wald ratio	-0.00351852	0.0111111	0.751497	0.959597	0.0182593	-0.0252963	-1.93997	6.12622	10.0674	-13.9474
TAFI	1	Wald ratio	0.0026	0.0082	0.751188	0.959597	0.018672	-0.013472	1.43354	4.52115	10.295	-7.42792
THTM	1	Wald ratio	0.0160241	0.0506024	0.751497	0.959597	0.115205	-0.0831566	8.83504	27.9001	63.5193	-45.8492
TREM2	1	Wald ratio	-0.00451389	0.0142361	0.751188	0.959597	0.0233889	-0.0324167	-2.48878	7.84922	12.8957	-17.8732
WFDC5	1	Wald ratio	0.0233333	0.0733333	0.750347	0.959597	0.167067	-0.1204	12.8651	40.433	92.1138	-66.3837
TIMP_4	1	Wald ratio	0.00380952	0.0121429	0.75373	0.96052	0.0276095	-0.0199905	2.10042	6.69508	15.2228	-11.0219
Siglec_9	1	Wald ratio	-0.000894309	0.00317073	0.777904	0.963281	0.00532032	-0.00710894	-0.493086	1.74821	2.93341	-3.91958
Tropomyosin_4	1	Wald ratio	0.0191667	0.06375	0.763679	0.963281	0.144117	-0.105783	10.5677	35.1492	79.4601	-58.3247
TNF_sR_II	1	Wald ratio	0.00933333	0.0343333	0.785741	0.966674	0.0766267	-0.05796	5.14602	18.93	42.2489	-31.9568
SPARCL1	1	Wald ratio	-0.002	0.00745454	0.788474	0.967943	0.0126109	-0.0166109	-1.10272	4.11014	6.95315	-9.15859
UBX2B	1	Wald ratio	-0.0166667	0.0666667	0.802587	0.968552	0.114	-0.147333	-9.18933	36.7573	62.855	-81.2337
Serpin_B1	1	Wald ratio	0.01125	0.05125	0.826251	0.969827	0.1117	-0.0892	6.2028	28.2572	61.5869	-49.1813
SVEP1	1	Wald ratio	0.00351351	0.0160811	0.827049	0.969827	0.0350324	-0.0280054	1.93721	8.86646	19.3155	-15.4411
TPSN	1	Wald ratio	-0.00179487	0.00764103	0.814287	0.969827	0.0131815	-0.0167713	-0.98962	4.21295	7.26777	-9.24701
Triosephosphate_isomerase	1	Wald ratio	0.015	0.0733333	0.837927	0.969827	0.158733	-0.128733	8.2704	40.433	87.5192	-70.9784
SULT_1A3	1	Wald ratio	0.006	0.031	0.84653	0.973081	0.06676	-0.05476	3.30816	17.0922	36.8088	-30.1925
THSD1	1	Wald ratio	0.00156463	0.00823129	0.849244	0.974036	0.017698	-0.0145687	0.862672	4.5384	9.75794	-8.0326
TRML2	1	Wald ratio	-0.00144737	0.00776316	0.852099	0.974562	0.0137684	-0.0166632	-0.798021	4.28029	7.59135	-9.18739
STX8	1	Wald ratio	0.0114286	0.0642857	0.858897	0.977616	0.137429	-0.114571	6.30125	35.4445	75.7726	-63.1701
Semaphorin_3E	1	Wald ratio	0.000952381	0.00580952	0.869783	0.978793	0.012339	-0.0104343	0.525104	3.20314	6.80325	-5.75304
SLIK3	1	Wald ratio	-0.0016	0.0116	0.890295	0.978793	0.021136	-0.024336	-0.882176	6.39577	11.6535	-13.4179
SNX1	1	Wald ratio	0.00568182	0.0331818	0.864041	0.978793	0.0707182	-0.0593545	3.13273	18.2951	38.9912	-32.7257
SPA9	1	Wald ratio	0.00333333	0.0244444	0.891534	0.978793	0.0512444	-0.0445778	1.83787	13.4777	28.2541	-24.5784
Spondin_1	1	Wald ratio	0.00178571	0.0139286	0.897987	0.978793	0.0290857	-0.0255143	0.984571	7.67965	16.0367	-14.0675
T132D	1	Wald ratio	0.00169231	0.0127692	0.894565	0.978793	0.02672	-0.0233354	0.93307	7.04044	14.7323	-12.8662
TBCB	1	Wald ratio	0.009375	0.06375	0.883086	0.978793	0.134325	-0.115575	5.169	35.1492	74.0614	-63.7234
TBCE	1	Wald ratio	-0.005	0.04	0.900524	0.978793	0.0734	-0.0834	-2.7568	22.0544	40.4698	-45.9834
Tenascin_X	1	Wald ratio	0.00120482	0.00740964	0.870832	0.978793	0.0157277	-0.0133181	0.664289	4.08538	8.67163	-7.34305
TFPI_2	1	Wald ratio	-0.0109091	0.0772727	0.887731	0.978793	0.140545	-0.162364	-6.01483	42.6051	77.4911	-89.5208
SHPS1	1	Wald ratio	-0.000396825	0.00325397	0.902938	0.979247	0.00598095	-0.0067746	-0.218794	1.79411	3.29766	-3.73524
SYSM	1	Wald ratio	0.00363636	0.0363636	0.920344	0.987136	0.0749091	-0.0676364	2.00494	20.0494	41.3019	-37.292
UNC5H4	1	Wald ratio	-0.004	0.04	0.920344	0.987136	0.0744	-0.0824	-2.20544	22.0544	41.0212	-45.432
SMAP1	1	Wald ratio	-0.00125	0.0134375	0.925885	0.98836	0.0250875	-0.0275875	-0.6892	7.4089	13.8322	-15.2106
UST	1	Wald ratio	-0.00172043	0.0187097	0.926735	0.98836	0.0349505	-0.0383914	-0.948576	10.3158	19.2703	-21.1675
SH3L2	1	Wald ratio	-0.003	0.039	0.938685	0.989493	0.07344	-0.07944	-1.65408	21.503	40.4919	-43.8
SPB8	1	Wald ratio	-0.00166667	0.0227778	0.94167	0.989493	0.0429778	-0.0463111	-0.918933	12.5587	23.6962	-25.5341
ZADH2	1	Wald ratio	-0.00333333	0.0444444	0.940215	0.989493	0.0837778	-0.0904444	-1.83787	24.5049	46.1917	-49.8674
sTREM_1	1	Wald ratio	-0.0009375	0.0134375	0.944379	0.989598	0.0254	-0.027275	-0.5169	7.4089	14.0045	-15.0383
SIA4A	1	Wald ratio	-0.0004	0.016	0.980055	0.991218	0.03096	-0.03176	-0.220544	8.82175	17.0701	-17.5112
TNFAIP3	1	Wald ratio	0.00075	0.02725	0.978043	0.991218	0.05416	-0.05266	0.41352	15.0246	29.8616	-29.0346
TSG_6	1	Wald ratio	0.000192308	0.0075	0.979544	0.991218	0.0148923	-0.0145077	0.106031	4.1352	8.21102	-7.99896
UGDH	1	Wald ratio	-0.000666667	0.0133333	0.960122	0.991218	0.0254667	-0.0268	-0.367573	7.35146	14.0413	-14.7764
THYN1	1	Wald ratio	0	0.085	1	1	0.1666	-0.1666	0	46.8656	91.8565	-91.8565

### Sheet: s7-fetal-rep
protein	method	nsnp	b	se	pval	fdr	up_ci	lo_ci	type
ACADV	Wald ratio	1	0.642524	0.153834	2.95736e-05	0.000384457	0.944039	0.341009	Replication
AIF1L	Wald ratio	1	-0.00178748	0.0156042	0.908801	0.97037	0.0287967	-0.0323716	Replication
BCMA	Wald ratio	1	0.0350107	0.0626937	0.576544	0.749507	0.15789	-0.087869	Replication
Cystatin_C	Wald ratio	1	-0.0307445	0.0364409	0.398847	0.620362	0.0406796	-0.102169	Replication
FKB1B	Wald ratio	1	-0.0391348	0.0364366	0.282799	0.525198	0.0322809	-0.110551	Replication
FUT5	Wald ratio	1	0.0437727	0.0161718	0.00679506	0.0441679	0.0754695	0.0120759	Replication
Galectin_4	Wald ratio	1	0.328715	0.152284	0.0308838	0.100372	0.627192	0.0302386	Replication
MK13	Wald ratio	1	0.0576817	0.0730074	0.429482	0.620362	0.200776	-0.0854129	Replication
NEC1	Wald ratio	1	-0.0123239	0.00965392	0.201754	0.437134	0.00659778	-0.0312456	Replication
PLCG1	Wald ratio	1	-0.0461221	0.108814	0.671667	0.793789	0.167154	-0.259398	Replication
sLeptin_R	Wald ratio	1	-0.0168048	0.00748632	0.0247848	0.100372	-0.00213166	-0.031478	Replication
TWEAK	Wald ratio	1	-0.0466442	0.0229496	0.0421068	0.109478	-0.001663	-0.0916254	Replication
UBS3B	Wald ratio	1	-0.00247477	0.0666256	0.97037	0.97037	0.128111	-0.133061	Replication

### Sheet: s8-maternal-ma
protein	b	se	up_ci	lo_ci	pval	fdr	type	I2	cochrane's P
Galectin_4	-145.737	31.4801	-207.437	-84.0375	3.66529e-06	1.83265e-05	Meta	0.656153	0.08
NEC1	6.82151	1.99971	2.90214	10.7409	0.000646668	0.000808335	Meta	0.656153	0.08
PRS57	6.40763	3.55934	-0.568542	13.3838	0.0718241	0.0718241	Meta	0.920515	0.0003
PTN9	-97.9946	25.462	-147.899	-48.09	0.000118767	0.000197945	Meta	0.764406	0.039
ULK3	82.8222	19.8991	43.8207	121.824	3.15313e-05	7.88284e-05	Meta	0.847049	0.01

### Sheet: s9-fetal-ma
protein	b	se	up_ci	lo_ci	pval	fdr	type	I2	cochrane's P
ACADV	253.812	38.5272	178.3	329.324	4.46203e-11	6.24684e-10	Meta	0.485904	0.1
AIF1L	14.325	3.85456	6.77021	21.8798	0.000202097	0.00181887	Meta	0.734165	0.05
BCMA	53.3732	15.9064	22.1973	84.5491	0.000792325	0.0031693	Meta	0.120206	0.2
Cystatin_C	25.986	9.40979	7.5432	44.4289	0.00575194	0.0142427	Meta	0.822342	0.017
FKB1B	32.8172	9.27175	14.6449	50.9895	0.000400905	0.00240543	Meta	0.888487	0.0002
FUT5	-9.29257	4.35824	-17.8346	-0.75057	0.0329918	0.0329918	Meta	0.944444	2e-05
Galectin_4	176.446	38.4496	101.086	251.806	4.45341e-06	5.3441e-05	Meta	0	0.9
MK13	-50.2912	17.8105	-85.1992	-15.3833	0.00474755	0.0142427	Meta	0.799301	0.02
NEC1	-10.0939	2.45918	-14.9138	-5.27397	4.05068e-05	0.000405068	Meta	0	0.5
PLCG1	101.204	27.466	47.3714	155.036	0.000228982	0.00181887	Meta	0.814144	0.02
sLeptin_R	-8.87027	1.85308	-12.5023	-5.2383	1.69493e-06	2.20341e-05	Meta	0	0.8
TWEAK	-24.6986	5.84828	-36.161	-13.2361	2.40843e-05	0.000264927	Meta	0	0.8
UBS3B	-62.9791	17.0142	-96.3263	-29.632	0.000214269	0.00181887	Meta	0.704509	0.06
